# Deciphering autoantibody landscape of systemic sclerosis through systems-based approach: insights from a B-cell depletion clinical trial

**DOI:** 10.1101/2024.07.30.24311212

**Authors:** Kazuki M Matsuda, Satoshi Ebata, Kazuhiro Iwadoh, Hirohito Kotani, Teruyoshi Hisamoto, Ai Kuzumi, Takemichi Fukasawa, Asako Yoshizaki-Ogawa, Shinichi Sato, Ayumi Yoshizaki

## Abstract

Systemic sclerosis (SSc) is a progressive fibrotic disorder with a high mortality rate, characterized by extensive autoantibody production. Despite recent advancements, effective treatments remain limited. Rituximab (RTX), a B-cell depleting agent, has shown promise in clinical trials. The DESIRES trial highlighted the reduction in modified Rodnan Skin Score (mRSS) and the association between serum immunoglobulin levels and RTX responsiveness. We employed proteome-wide autoantibody screening (PWAS) using wet protein arrays (WPAs) that display 13,455 human autoantigens to analyze serum samples from SSc patients in the DESIRES trial and age- and sex-matched healthy controls (HCs). As a result, the sum of autoantibody levels (SAL) was significantly higher in SSc patients compared to HCs. High responders (HRs) to RTX showed a greater initial SAL and significant reductions post-treatment, unlike low responders (LRs). Machine learning identified specific autoantibodies linked to disease status, and 58 autoantibodies were identified as clinically relevant. Some of those autoantibodies targeted membrane proteins including G protein-coupled receptors, associated with better differentiation between HRs and LRs. Our findings underscore the significance of autoantibodies in SSc pathogenesis and their potential role in predicting RTX responsiveness. This comprehensive autoantibody profiling could enhance diagnostic and therapeutic strategies, and moreover, better understanding of the pathophysiology of SSc.
