## Supplementary material for "Deciphering autoantibody landscape of systemic sclerosis through systems-based approach: insights from a B-cell depletion clinical trial": Table 1

### Sheet: Sheet1
Table 1. Baseline characteristics of SSc patients.
	RTX group	Placebo group
	(n = 28)	(n = 26)
Sex
Female
Male
Age, years	49±16	49±10
Diffuse cutaneous SSc
Disease duration, months	97±74	77±65
mRSS	14±3	16±5
ILD presence
FVC% predicted	87.4±15.9	90.2±18.6
%DLCO	84.6±19.6	83.1±14.6
SP-A, ng/mL	40.8±25.8	43.5±29.8
SP-D, ng/mL	153±81	166±134
KL-6, U/mL	771±760	667±721
ILD severity	1.3±0.4	1.1±0.5
ATA, IU/mL	80±65	70±67
ACA, IU/mL	23±50	19±40
ARA, IU/mL	20±37	17±37
RNP, IU/mL	2±4	15±52
SF-36 score
Bodily pain	63±26	58±24
General health	47±14	46±15
Mental health	70±19	70±19
Physical functioning	81±16	76±16
Role, emotional	81±26	80±28
Role, physical	70±26	71±21
Social functioning	79±27	82±15
Vaitality	48±25	51±16
HAQ-DI score	0.32±0.48	0.45±0.41
HAQ1	0.29±0.62	0.38±0.50
HAQ2	0.04±0.20	0.19±0.40
HAQ3	0.58±0.93	0.90±0.89
HAQ4	0.04±0.20	0.24±0.44
HAQ5	0.12±0.34	0.19±0.40
HAQ6	0.38±0.71	0.43±0.68
HAQ7	0.62±0.82	0.71±0.64
HAQ8	0.38±0.82	0.52±0.81
BNP, ng/mL	33±59	23±14
CD19+ cells, cells per μL	197±134	225±155
CD20+ cells, cells per μL	202±136	218±155
IgA, mg/mL	205±66	230±86
IgG, mg/mL	1349±372	1422±549
IgM, mg/mL	128±45	95±40
Data are n (%), mean (SD), or median (range). Two patients in the placebo group were found to be ineligible shortly after consent was obtained, so data on baseline characteristics were not collected for them. mRSS: modified Rodnan skin score. FVC: forced vital capacity. DLCO: diffusing capacity for carbon monoxide. KL-6: sialylated carbohydrate antigen Krebs von den Lungen-6. SF-36: 36-item short…
