## Supplementary material for "Deciphering autoantibody landscape of systemic sclerosis through systems-based approach: insights from a B-cell depletion clinical trial": Table 2

### Sheet: Sheet1
Table 2. Performance of machine learning frameworks for distinguishing SSc and HCs.
	AUC	Accuracy	Precision	Recall	f1-score
Lasso Regression	0.967692	0.888889	1	0.776667	0.871939
Ridge Regression	0.986068	0.9	1	0.778333	0.870828
Logistic Regression normalized	0.947094	0.9	0.910317	0.878333	0.882655
Logistic Regression standardized	0.941239	0.877778	0.906984	0.845	0.862958
SVM normalized	0.969359	0.911111	0.923504	0.878333	0.890039
SVM standardized	0.95235	0.888889	0.908802	0.861667	0.873234
Random Forest	0.977714	0.9	0.856838	0.918333	0.885494
XGBoost	0.994145	0.955556	0.961111	0.943333	0.949346
LightGBM	0.988868	0.955556	0.983333	0.918333	0.947778
