## Extended Table 1 for "Deciphering autoantibody landscape of systemic sclerosis through systems-based approach: insights from a B-cell depletion clinical trial"

### Sheet: Sheet1
Extended Table 1. Performance of machine learning frameworks for distinguishing HRs and LRs.
	AUC	Accuracy	Precision	Recall	f1-score
Linear Regression	0.566667	0.54	0.266667	0.333333	0.293333
Lasso Regression	0.416667	0.46	0.28	0.266667	0.214286
Ridge Regression	0.566667	0.54	0.266667	0.333333	0.293333
Logistic Regression normalized	0.833333	0.65	0.6	0.633333	0.56
Logistic Regression standardized	0.866667	0.65	0.6	0.633333	0.56
SVM normalized	0.8	0.65	0.6	0.633333	0.56
SVM standardized	0.866667	0.65	0.6	0.633333	0.56
Random Forest	0.933333	0.49	0.35	0.366667	0.28
XGBoost	0.6	0.58	0.466667	0.333333	0.3
LightGBM	0.5	0.41	0.04	0.2	0.0666667
